# Potentially causal associations between placental DNA methylation and schizophrenia and other neuropsychiatric disorders

**DOI:** 10.1101/2023.03.07.23286905

**Authors:** Ariadna Cilleros-Portet, Corina Lesseur, Sergi Marí, Marta Cosin-Tomas, Manuel Lozano, Amaia Irizar, Amber Burt, Iraia García-Santisteban, Diego Garrido Martín, Geòrgia Escaramís, Alba Hernangomez-Laderas, Raquel Soler-Blasco, Charles E. Breeze, Bárbara P. Gonzalez-Garcia, Loreto Santa-Marina, Jia Chen, Sabrina Llop, Mariana F. Fernández, Martine Vrijhed, Jesús Ibarluzea, Mònica Guxens, Carmen Marsit, Mariona Bustamante, Jose Ramon Bilbao, Nora Fernandez-Jimenez

## Abstract

Increasing evidence supports the role of placenta in neurodevelopment and potentially, in the later onset of neuropsychiatric disorders. Recently, methylation quantitative trait loci (mQTL) and interaction QTL (iQTL) maps have proven useful to understand SNP-genome wide association study (GWAS) relationships, otherwise missed by conventional expression QTLs. In this context, we propose that part of the genetic predisposition to complex neuropsychiatric disorders acts through placental DNA methylation (DNAm). We constructed the first public placental *cis*-mQTL database including nearly eight million mQTLs calculated in 368 fetal placenta DNA samples from the INMA project, ran cell type- and gestational age-imQTL models and combined those data with the summary statistics of the largest GWAS on 10 neuropsychiatric disorders using Summary-based Mendelian Randomization (SMR) and colocalization. Finally, we evaluated the influence of the DNAm sites identified on placental gene expression in the RICHS cohort. We found that placental *cis*-mQTLs are highly enriched in placenta-specific active chromatin regions, and useful to map the etiology of neuropsychiatric disorders at prenatal stages. Specifically, part of the genetic burden for schizophrenia, bipolar disorder and major depressive disorder confers risk through placental DNAm. The potential causality of several of the observed associations is reinforced by secondary association signals identified in conditional analyses, regional pleiotropic methylation signals associated to the same disorder, and cell type- imQTLs, additionally associated to the expression levels of relevant immune genes in placenta. In conclusion, the genetic risk of several neuropsychiatric disorders could operate, at least in part, through DNAm and associated gene expression in placenta.
