## Supplementary Data 1 for "Potentially causal associations between placental DNA methylation and schizophrenia and other neuropsychiatric disorders"

### Sheet: Nominal
Supplementary data 1. Contingency table of significant CpGs from INMA nominal cis-mQTL database, and Relation to Island and UCSC RefGene annotation from IlluminaHumanMethylationEPICanno.ilm10b4.hg19 R package. Promoter is defined as 5' UTR, TSS1500, TSS200 and 1st exon.
		Significant
		Yes	No
CpG island	Yes	9509	151932
	No	101212	603206
Open sea	Yes	71651	416530
	No	39070	338608
Shelf	Yes	8295	53396
	No	102426	701742
Shore	Yes	21266	133280
	No	89455	621858
Promoter	Yes	29966	262932
	No	80755	492206
Body	Yes	46991	313728
	No	63730	441410
Exon Bond	Yes	747	6499
	No	109974	748639
3' UTR	Yes	2918	21538
	No	107803	733600

### Sheet: Permuted
Supplementary data 1. Contingency table of significant CpGs from INMA permuted cis-mQTL database, and Relation to Island and UCSC RefGene annotation from IlluminaHumanMethylationEPICanno.ilm10b4.hg19 R package. Promoter is defined as 5' UTR, TSS1500, TSS200 and 1st exon.
		Significant
		Yes	No
CpG island	Yes	6314	155127
	No	68300	636118
Open sea	Yes	48336	439845
	No	26278	351400
Shelf	Yes	5625	56066
	No	68989	735179
Shore	Yes	14339	140207
	No	60275	651038
Promoter	Yes	20207	272691
	No	54407	518554
Body	Yes	31691	329028
	No	42923	462217
Exon Bond	Yes	495	6751
	No	74119	784494
3' UTR	Yes	1906	22550
	No	72708	768695

### Sheet: Conditional
	Supplementary data 1. Contingency table of significant CpGs from INMA conditional cis-mQTL database, and Relation to Island and UCSC RefGene annotation from IlluminaHumanMethylationEPICanno.ilm10b4.hg19 R package. Promoter is defined as 5' UTR, TSS1500, TSS200 and 1st exon.
			Significant
			Yes	No
	CpG island	Yes	6336	155105
		No	68905	635513
	Open sea	Yes	48785	439396
		No	26456	351222
	Shelf	Yes	5707	55984
		No	69534	734634
	Shore	Yes	14413	140133
		No	60828	650485
	Promoter	Yes	20349	272549
		No	54892	518069
	Body	Yes	32031	328688
		No	43210	461930
	Exon Bond	Yes	499	6747
		No	74742	783871
	3' UTR	Yes	1924	22532
		No	73317	768086
Significant
Significant
Significant
