## Supplementary Data 10 for "Potentially causal associations between placental DNA methylation and schizophrenia and other neuropsychiatric disorders"

### Sheet: iSTB vs BIP
Supplementary data 10. SMR results from bipolar disorder (BIP) and synsytiotrophoblasts-interaction mQTLs (STB-imQTLs).ProbeChr = CpG chromosome; Gene = CpG gene annotated in IlluminaHumanMethylationEPICanno.ilm10b4.hg19 R package; Probe_bp = CpG bp location; topSNP = CpG top SNP, most significant; topSNP_chr = top SNP chromosome; topSNP_bp = top SNP bp location; A1 = top SNP tested allele; A2 = …
CpG	ProbeChr	Gene	Probe_bp	topSNP	topSNP_chr	topSNP_bp	A1	A2	Freq	b_GWAS	se_GWAS	p_GWAS	b_eQTL	se_eQTL	p_eQTL	b_SMR	se_SMR	p_SMR	p_SMR_multi	p_HEIDI	nsnp_HEIDI	bonf
cg27130493	15	SMAD3	67411858	15:67396056	15	67396056	A	G	0.26087	0.0401972	0.0106	0.000149326	0.24531	0.0429723	1.13934e-08	0.163863	0.051876	0.00158453	0.00158453	#N/A	#N/A	0.0443668

### Sheet: iSTB vs SCZ
Supplementary data 10. SMR results from schizophrenia (SCZ) and synsytiotrophoblasts-interaction mQTLs (STB-imQTLs).ProbeChr = CpG chromosome; Gene = CpG gene annotated in IlluminaHumanMethylationEPICanno.ilm10b4.hg19 R package; Probe_bp = CpG bp location; topSNP = CpG top SNP, most significant; topSNP_chr = top SNP chromosome; topSNP_bp = top SNP bp location; A1 = top SNP tested allele; A2 = top…
CpG	ProbeChr	Gene	Probe_bp	topSNP	topSNP_chr	topSNP_bp	A1	A2	Freq	b_GWAS	se_GWAS	p_GWAS	b_eQTL	se_eQTL	p_eQTL	b_SMR	se_SMR	p_SMR	p_SMR_multi	p_HEIDI	nsnp_HEIDI	bonf
cg08149859	16	PDP2	66919604	16:66940748	16	66940748	C	T	0.0978261	0.0694037	0.0129	7.44323e-08	0.222472	0.0359535	6.10167e-10	0.311966	0.0768378	4.90613e-05	4.90613e-05	#N/A	#N/A	0.00137372

### Sheet: iTB vs BIP
Supplementary data 10. SMR results from bipolar disorder (BIP) and trophoblasts-interaction mQTLs (TB-imQTLs).ProbeChr = CpG chromosome; Gene = CpG gene annotated in IlluminaHumanMethylationEPICanno.ilm10b4.hg19 R package; Probe_bp = CpG bp location; topSNP = CpG top SNP, most significant; topSNP_chr = top SNP chromosome; topSNP_bp = top SNP bp location; A1 = top SNP tested allele; A2 = top SNP o…
CpG	ProbeChr	Gene	Probe_bp	topSNP	topSNP_chr	topSNP_bp	A1	A2	Freq	b_GWAS	se_GWAS	p_GWAS	b_eQTL	se_eQTL	p_eQTL	b_SMR	se_SMR	p_SMR	p_SMR_multi	p_HEIDI	nsnp_HEIDI	bonf
cg04402684	6	.	30415024	6:30223428	6	30223428	T	C	0.192935	-0.0579953	0.0126	4.16848e-06	0.0863977	0.0158167	4.69675e-08	-0.671259	0.190708	0.000431833	0.000431833	#N/A	#N/A	0.00993216
cg14540778	8	PLEC;PLEC;PLEC;PLEC;PLEC;PLEC;PLEC;PLEC	145013904	8:145013345	8	145013345	T	C	0.38587	0.0538967	0.01	7.0588e-08	-0.0739904	0.0135239	4.47284e-08	-0.728428	0.189718	0.000123269	0.000123269	#N/A	#N/A	0.00283518

### Sheet: iTB vs MDD
Supplementary data 10. SMR results from major depressive disorder (MDD) and trophoblasts-interaction mQTLs (TB-imQTLs).ProbeChr = CpG chromosome; Gene = CpG gene annotated in IlluminaHumanMethylationEPICanno.ilm10b4.hg19 R package; Probe_bp = CpG bp location; topSNP = CpG top SNP, most significant; topSNP_chr = top SNP chromosome; topSNP_bp = top SNP bp location; A1 = top SNP tested allele; A2 = …
CpG	ProbeChr	Gene	Probe_bp	topSNP	topSNP_chr	topSNP_bp	A1	A2	Freq	b_GWAS	se_GWAS	p_GWAS	b_eQTL	se_eQTL	p_eQTL	b_SMR	se_SMR	p_SMR	p_SMR_multi	p_HEIDI	nsnp_HEIDI	bonf
cg03333149	12	.	52473731	12:52331681	12	52331681	T	C	0.278533	0.0223	0.0049	5.33864e-06	0.310921	0.0566612	4.07967e-08	0.0717225	0.0204745	0.000460013	0.000460013	#N/A	#N/A	0.0101203

### Sheet: iTB vs SCZ
Supplementary data 10. SMR results from schizophrenia (SCZ) and trophoblasts-interaction mQTLs (TB-imQTLs).ProbeChr = CpG chromosome; Gene = CpG gene annotated in IlluminaHumanMethylationEPICanno.ilm10b4.hg19 R package; Probe_bp = CpG bp location; topSNP = CpG top SNP, most significant; topSNP_chr = top SNP chromosome; topSNP_bp = top SNP bp location; A1 = top SNP tested allele; A2 = top SNP othe…
CpG	ProbeChr	Gene	Probe_bp	topSNP	topSNP_chr	topSNP_bp	A1	A2	Freq	b_GWAS	se_GWAS	p_GWAS	b_eQTL	se_eQTL	p_eQTL	b_SMR	se_SMR	p_SMR	p_SMR_multi	p_HEIDI	nsnp_HEIDI	bonf
cg04402684	6	.	30415024	6:30223428	6	30223428	T	C	0.192935	-0.0899961	0.0109	1.49979e-16	0.0863977	0.0158167	4.69675e-08	-1.04165	0.228649	5.22214e-06	5.22214e-06	#N/A	#N/A	0.000120109
cg19199866	7	ABCB1	87195459	7:87199182	7	87199182	A	G	0.342391	-0.0330962	0.0075	1.02028e-05	-0.132022	0.0231043	1.10237e-08	0.250687	0.0717768	0.000478351	0.000478351	#N/A	#N/A	0.0110021

### Sheet: iGA vs BIP
Supplementary data 10. SMR results from bipolar disorder (BIP) and gestational age-interaction mQTLs (GA-imQTLs). ProbeChr = CpG chromosome; Gene = CpG gene annotated in IlluminaHumanMethylationEPICanno.ilm10b4.hg19 R package; Probe_bp = CpG bp location; topSNP = CpG top SNP, most significant; topSNP_chr = top SNP chromosome; topSNP_bp = top SNP bp location; A1 = top SNP tested allele; A2 = top S…
CpG	ProbeChr	Gene	Probe_bp	topSNP	topSNP_chr	topSNP_bp	A1	A2	Freq	b_GWAS	se_GWAS	p_GWAS	b_eQTL	se_eQTL	p_eQTL	b_SMR	se_SMR	p_SMR	p_SMR_multi	p_HEIDI	nsnp_HEIDI	bonf
cg23695209	16	ATP6V0D1	67514133	16:67549547	16	67549547	C	T	0.0774457	0.0974034	0.0227	1.77953e-05	-0.0178059	0.00321336	3.00397e-08	-5.47029	1.6124	0.000692231	0.000692231	#N/A	#N/A	0.0373805

### Sheet: iGA vs SCZ
Supplementary data 10. SMR results from schizophrenia (SCZ) and gestational age-interaction mQTLs (GA-imQTLs). ProbeChr = CpG chromosome; Gene = CpG gene annotated in IlluminaHumanMethylationEPICanno.ilm10b4.hg19 R package; Probe_bp = CpG bp location; topSNP = CpG top SNP, most significant; topSNP_chr = top SNP chromosome; topSNP_bp = top SNP bp location; A1 = top SNP tested allele; A2 = top SNP …
CpG	ProbeChr	Gene	Probe_bp	topSNP	topSNP_chr	topSNP_bp	A1	A2	Freq	b_GWAS	se_GWAS	p_GWAS	b_eQTL	se_eQTL	p_eQTL	b_SMR	se_SMR	p_SMR	p_SMR_multi	p_HEIDI	nsnp_HEIDI	bonf
cg17053474	9	NFIB;NFIB;NFIB;NFIB;NFIB	14313758	9:14540444	9	14540444	T	G	0.779891	-0.0105046	0.0084	0.211098	0.00375602	0.000624682	1.82467e-09	-2.79674	2.28427	0.22082	0.000274039	#N/A	#N/A	0.0147981
