## Supplementary Data 8 for "Potentially causal associations between placental DNA methylation and schizophrenia and other neuropsychiatric disorders"

### Sheet: reactome
Supplementary data 8. Reactome results from the significant eQTM-genes from schizophrenia analysis. Entities found = number of analysed genes involved in the pathway; entities total = number of total genes involved in the pathway; entities ratio = the proportion of Reactome pathway genes represented by this pathway; entities pValue = the result of the statistical test for over-representation; ent…
Pathway identifier	Pathway name	#Entities found	#Entities total	Entities ratio	Entities pValue	Entities FDR	#Reactions found	#Reactions total	Reactions ratio	Species identifier	Species name	Submitted entities found	Mapped entities	Found reaction identifiers
R-HSA-909733	Interferon alpha/beta signaling	4	190	0.0124672	0.000176957	0.00972023	2	25	0.00176666	9606	Homo sapiens	HLA-H;IRF3		R-HSA-1015702;R-HSA-1015699
R-HSA-174490	Membrane binding and targetting of GAG proteins	2	17	0.00111549	0.000309935	0.00972023	2	4	0.000282666	9606	Homo sapiens	VPS37B		R-HSA-3149434;R-HSA-184269
R-HSA-174495	Synthesis And Processing Of GAG, GAGPOL Polyproteins	2	18	0.0011811	0.000347151	0.00972023	2	5	0.000353332	9606	Homo sapiens	VPS37B		R-HSA-3149434;R-HSA-184269
R-HSA-877300	Interferon gamma signaling	4	252	0.0165354	0.000514674	0.0108082	2	18	0.00127199	9606	Homo sapiens	HLA-H;IRF3		R-HSA-1031716;R-HSA-1031713
R-HSA-175474	Assembly Of The HIV Virion	2	27	0.00177165	0.000774668	0.0131694	2	16	0.00113066	9606	Homo sapiens	VPS37B		R-HSA-3149434;R-HSA-184269
R-HSA-917729	Endosomal Sorting Complex Required For Transport (ESCRT)	2	35	0.00229659	0.00129223	0.0144149	2	4	0.000282666	9606	Homo sapiens	VPS37B		R-HSA-917730;R-HSA-917696
R-HSA-9615710	Late endosomal microautophagy	2	35	0.00229659	0.00129223	0.0144149	1	3	0.000211999	9606	Homo sapiens	VPS37B		R-HSA-9631065
R-HSA-162588	Budding and maturation of HIV virion	2	37	0.00242782	0.00144149	0.0144149	2	4	0.000282666	9606	Homo sapiens	VPS37B		R-HSA-3159232;R-HSA-3159227
R-HSA-913531	Interferon Signaling	4	397	0.0260499	0.00274201	0.0246781	6	74	0.00522931	9606	Homo sapiens	HLA-H;IRF3		R-HSA-936462;R-HSA-1169394;R-HSA-1015702;R-HSA-1031716;R-HSA-1015699;R-HSA-1031713
R-HSA-379724	tRNA Aminoacylation	2	68	0.00446194	0.00473261	0.0378609	2	42	0.00296799	9606	Homo sapiens	VARS2		R-HSA-380199;R-HSA-380042
R-HSA-1606341	IRF3 mediated activation of type 1 IFN	1	7	0.000459318	0.0105111	0.0735777	4	6	0.000423998	9606	Homo sapiens	IRF3		R-HSA-1606345;R-HSA-2032396;R-HSA-2395992;R-HSA-1606327
R-HSA-3134973	LRR FLII-interacting protein 1 (LRRFIP1) activates type I IFN production	1	7	0.000459318	0.0105111	0.0735777	1	5	0.000353332	9606	Homo sapiens	IRF3		R-HSA-3134883
R-HSA-9013973	TICAM1-dependent activation of IRF3/IRF7	1	14	0.000918635	0.0209165	0.0936514	4	9	0.000635997	9606	Homo sapiens	IRF3		R-HSA-9013979;R-HSA-9013978;R-HSA-177671;R-HSA-168933
R-HSA-9635465	Suppression of apoptosis	1	14	0.000918635	0.0209165	0.0936514	1	7	0.000494665	9606	Homo sapiens	TRIM27		R-HSA-9636297
R-HSA-162599	Late Phase of HIV Life Cycle	2	160	0.0104987	0.0240937	0.0936514	4	78	0.00551198	9606	Homo sapiens	VPS37B		R-HSA-3159232;R-HSA-3149434;R-HSA-3159227;R-HSA-184269
R-HSA-9612973	Autophagy	2	166	0.0108924	0.0257937	0.0936514	1	108	0.00763197	9606	Homo sapiens	VPS37B		R-HSA-9631065
R-HSA-3270619	IRF3-mediated induction of type I IFN	1	19	0.00124672	0.0282847	0.0936514	5	5	0.000353332	9606	Homo sapiens	IRF3		R-HSA-1834939;R-HSA-2032396;R-HSA-2396007;R-HSA-2396002;R-HSA-2395992
R-HSA-9610379	HCMV Late Events	2	175	0.0114829	0.0284332	0.0936514	2	19	0.00134266	9606	Homo sapiens	VPS37B		R-HSA-9610954;R-HSA-9610942
R-HSA-162587	HIV Life Cycle	2	175	0.0114829	0.0284332	0.0936514	4	117	0.00826797	9606	Homo sapiens	VPS37B		R-HSA-3159232;R-HSA-3149434;R-HSA-3159227;R-HSA-184269
R-HSA-918233	TRAF3-dependent IRF activation pathway	1	20	0.00131234	0.029752	0.0936514	7	11	0.00077733	9606	Homo sapiens	IRF3		R-HSA-1028815;R-HSA-1028812;R-HSA-918232;R-HSA-1028821;R-HSA-918229;R-HSA-1028817;R-HSA-1028816
R-HSA-936964	Activation of IRF3/IRF7 mediated by TBK1/IKK epsilon	1	20	0.00131234	0.029752	0.0936514	4	9	0.000635997	9606	Homo sapiens	IRF3		R-HSA-177671;R-HSA-168933;R-HSA-166245;R-HSA-166271
R-HSA-3134975	Regulation of innate immune responses to cytosolic DNA	1	21	0.00137795	0.0312171	0.0936514	2	9	0.000635997	9606	Homo sapiens	IRF3		R-HSA-3249392;R-HSA-8948709
R-HSA-1606322	ZBP1(DAI) mediated induction of type I IFNs	1	23	0.00150919	0.0341411	0.102423	4	11	0.00077733	9606	Homo sapiens	IRF3		R-HSA-1606345;R-HSA-2032396;R-HSA-2395992;R-HSA-1606327
R-HSA-1834941	STING mediated induction of host immune responses	1	24	0.0015748	0.0355999	0.1068	5	19	0.00134266	9606	Homo sapiens	IRF3		R-HSA-1834939;R-HSA-2032396;R-HSA-2396007;R-HSA-2396002;R-HSA-2395992
R-HSA-9705671	SARS-CoV-2 activates/modulates innate and adaptive immune responses	2	227	0.014895	0.0456401	0.116697	7	47	0.00332132	9606	Homo sapiens	HLA-H;IRF3		R-HSA-9755328;R-HSA-9729730;R-HSA-9709852;R-HSA-9729725;R-HSA-9755359;R-HSA-9768142;R-HSA-983426
R-HSA-936440	Negative regulators of DDX58/IFIH1 signaling	1	37	0.00242782	0.0543737	0.116697	2	13	0.000918663	9606	Homo sapiens	IRF3		R-HSA-936462;R-HSA-936380
R-HSA-162906	HIV Infection	2	260	0.0170604	0.0581171	0.116697	4	160	0.0113066	9606	Homo sapiens	VPS37B		R-HSA-3159232;R-HSA-3149434;R-HSA-3159227;R-HSA-184269
R-HSA-9609646	HCMV Infection	2	270	0.0177165	0.0621113	0.116697	2	31	0.00219066	9606	Homo sapiens	VPS37B		R-HSA-9610954;R-HSA-9610942
R-HSA-3232142	SUMOylation of ubiquitinylation proteins	1	43	0.00282152	0.0629201	0.116697	1	3	0.000211999	9606	Homo sapiens	TRIM27		R-HSA-3000434
R-HSA-933541	TRAF6 mediated IRF7 activation	1	44	0.00288714	0.0643373	0.116697	3	13	0.000918663	9606	Homo sapiens	IRF3		R-HSA-9604499;R-HSA-1028820;R-HSA-1028819
R-HSA-379726	Mitochondrial tRNA aminoacylation	1	47	0.00308399	0.0685766	0.116697	1	21	0.00148399	9606	Homo sapiens	VARS2		R-HSA-380199
R-HSA-5663205	Infectious disease	5	1512	0.0992126	0.0711404	0.116697	16	897	0.0633877	9606	Homo sapiens	HLA-H;IRF3;TRIM27;VPS37B		R-HSA-9709852;R-HSA-9729725;R-HSA-3149434;R-HSA-3159227;R-HSA-9755359;R-HSA-9610942;R-HSA-983426;R-HSA-184269;R-HSA-3159232;R-HSA-9731077;R-HSA-9755328;R-HSA-9731009;R-HSA-9729730;R-HSA-9610954;R-HSA-9636297;R-HSA-9768142
R-HSA-379716	Cytosolic tRNA aminoacylation	1	50	0.00328084	0.0727976	0.116697	1	21	0.00148399	9606	Homo sapiens	VARS2		R-HSA-380042
R-HSA-9637690	Response of Mtb to phagocytosis	1	51	0.00334646	0.0742005	0.116697	1	30	0.00211999	9606	Homo sapiens	TRIM27		R-HSA-9636297
R-HSA-72165	mRNA Splicing - Minor Pathway	1	54	0.00354331	0.078397	0.116697	4	5	0.000353332	9606	Homo sapiens	TXNL4A		R-HSA-75079;R-HSA-75081;R-HSA-75083;R-HSA-75082
R-HSA-9705683	SARS-CoV-2-host interactions	2	315	0.0206693	0.0811874	0.116697	7	67	0.00473465	9606	Homo sapiens	HLA-H;IRF3		R-HSA-9755328;R-HSA-9729730;R-HSA-9709852;R-HSA-9729725;R-HSA-9755359;R-HSA-9768142;R-HSA-983426
R-HSA-1280215	Cytokine Signaling in Immune system	4	1115	0.0731627	0.0830841	0.116697	6	740	0.0522931	9606	Homo sapiens	HLA-H;IRF3		R-HSA-936462;R-HSA-1169394;R-HSA-1015702;R-HSA-1031716;R-HSA-1015699;R-HSA-1031713
R-HSA-9692916	SARS-CoV-1 activates/modulates innate immune responses	1	60	0.00393701	0.0867357	0.116697	2	30	0.00211999	9606	Homo sapiens	IRF3		R-HSA-9731077;R-HSA-9731009
R-HSA-72766	Translation	2	339	0.0222441	0.092028	0.116697	2	99	0.00699597	9606	Homo sapiens	VARS2		R-HSA-380199;R-HSA-380042
R-HSA-6802952	Signaling by BRAF and RAF1 fusions	1	73	0.00479003	0.104556	0.116697	5	5	0.000353332	9606	Homo sapiens	FXR1		R-HSA-6802935;R-HSA-6802934;R-HSA-6802933;R-HSA-6802932;R-HSA-6802927
R-HSA-8948751	Regulation of PTEN stability and activity	1	74	0.00485564	0.105913	0.116697	2	13	0.000918663	9606	Homo sapiens	TRIM27		R-HSA-8850997;R-HSA-8851011
R-HSA-1834949	Cytosolic sensors of pathogen-associated DNA	1	78	0.00511811	0.111321	0.116697	10	50	0.00353332	9606	Homo sapiens	IRF3		R-HSA-1834939;R-HSA-3249392;R-HSA-1606345;R-HSA-2032396;R-HSA-2396007;R-HSA-2396002;R-HSA-3134883;R-HSA-2395992;R-HSA-8948709;R-HSA-1606327
R-HSA-1236977	Endosomal/Vacuolar pathway	1	82	0.00538058	0.116697	0.116697	3	4	0.000282666	9606	Homo sapiens	HLA-H		R-HSA-1236964;R-HSA-1236954;R-HSA-1236943
R-HSA-1169408	ISG15 antiviral mechanism	1	83	0.00544619	0.118037	0.118037	2	16	0.00113066	9606	Homo sapiens	IRF3		R-HSA-936462;R-HSA-1169394
R-HSA-6802957	Oncogenic MAPK signaling	1	93	0.00610236	0.131323	0.131323	5	46	0.00325065	9606	Homo sapiens	FXR1		R-HSA-6802935;R-HSA-6802934;R-HSA-6802933;R-HSA-6802932;R-HSA-6802927
R-HSA-1169410	Antiviral mechanism by IFN-stimulated genes	1	94	0.00616798	0.132641	0.132641	2	31	0.00219066	9606	Homo sapiens	IRF3		R-HSA-936462;R-HSA-1169394
R-HSA-9694516	SARS-CoV-2 Infection	2	434	0.0284777	0.138575	0.138575	7	210	0.0148399	9606	Homo sapiens	HLA-H;IRF3		R-HSA-9755328;R-HSA-9729730;R-HSA-9709852;R-HSA-9729725;R-HSA-9755359;R-HSA-9768142;R-HSA-983426
R-HSA-168928	DDX58/IFIH1-mediated induction of interferon-alpha/beta	1	104	0.00682415	0.145718	0.145718	14	53	0.00374532	9606	Homo sapiens	IRF3		R-HSA-936462;R-HSA-1028815;R-HSA-9604499;R-HSA-1028812;R-HSA-9709852;R-HSA-936380;R-HSA-9709831;R-HSA-918232;R-HSA-1028821;R-HSA-918229;R-HSA-1028820;R-HSA-1028819;R-HSA-1028817;R-HSA-1028816
R-HSA-983170	Antigen Presentation: Folding, assembly and peptide loading of class I MHC	1	108	0.00708661	0.150895	0.150895	13	16	0.00113066	9606	Homo sapiens	HLA-H		R-HSA-8951499;R-HSA-983148;R-HSA-983146;R-HSA-983145;R-HSA-983142;R-HSA-983427;R-HSA-983426;R-HSA-983138;R-HSA-983425;R-HSA-983424;R-HSA-983422;R-HSA-983421;R-HSA-983161
R-HSA-168164	Toll Like Receptor 3 (TLR3) Cascade	1	116	0.00761155	0.16116	0.16116	4	73	0.00515865	9606	Homo sapiens	IRF3		R-HSA-9013979;R-HSA-9013978;R-HSA-177671;R-HSA-168933
R-HSA-9692914	SARS-CoV-1-host interactions	1	118	0.00774278	0.163708	0.163708	2	48	0.00339199	9606	Homo sapiens	IRF3		R-HSA-9731077;R-HSA-9731009
R-HSA-937061	TRIF(TICAM1)-mediated TLR4 signaling	1	121	0.00793963	0.167515	0.167515	4	70	0.00494665	9606	Homo sapiens	IRF3		R-HSA-177671;R-HSA-168933;R-HSA-166245;R-HSA-166271
R-HSA-166166	MyD88-independent TLR4 cascade	1	121	0.00793963	0.167515	0.167515	4	72	0.00508798	9606	Homo sapiens	IRF3		R-HSA-177671;R-HSA-168933;R-HSA-166245;R-HSA-166271
R-HSA-9635486	Infection with Mycobacterium tuberculosis	1	135	0.00885827	0.185066	0.185066	1	73	0.00515865	9606	Homo sapiens	TRIM27		R-HSA-9636297
R-HSA-1643685	Disease	6	2596	0.170341	0.185565	0.185565	21	1787	0.126281	9606	Homo sapiens	FXR1;HLA-H;IRF3;TRIM27;VPS37B		R-HSA-6802927;R-HSA-9709852;R-HSA-9729725;R-HSA-3149434;R-HSA-3159227;R-HSA-9755359;R-HSA-9610942;R-HSA-983426;R-HSA-184269;R-HSA-3159232;R-HSA-6802935;R-HSA-6802934;R-HSA-9731077;R-HSA-6802933;R-HSA-6802932;R-HSA-9755328;R-HSA-9731009;R-HSA-9729730;R-HSA-9610954;R-HSA-9636297;R-HSA-9768142
R-HSA-166016	Toll Like Receptor 4 (TLR4) Cascade	1	165	0.0108268	0.22149	0.22149	4	107	0.0075613	9606	Homo sapiens	IRF3		R-HSA-177671;R-HSA-168933;R-HSA-166245;R-HSA-166271
R-HSA-6807070	PTEN Regulation	1	171	0.0112205	0.228586	0.228586	2	56	0.00395732	9606	Homo sapiens	TRIM27		R-HSA-8850997;R-HSA-8851011
R-HSA-1236974	ER-Phagosome pathway	1	173	0.0113517	0.230937	0.230937	3	10	0.000706664	9606	Homo sapiens	HLA-H		R-HSA-8863973;R-HSA-1236965;R-HSA-1236971
R-HSA-3108232	SUMO E3 ligases SUMOylate target proteins	1	183	0.0120079	0.242592	0.242592	1	131	0.0092573	9606	Homo sapiens	TRIM27		R-HSA-3000434
R-HSA-9679506	SARS-CoV Infections	2	639	0.0419291	0.250795	0.250795	9	401	0.0283372	9606	Homo sapiens	HLA-H;IRF3		R-HSA-9731077;R-HSA-9755328;R-HSA-9731009;R-HSA-9729730;R-HSA-9709852;R-HSA-9729725;R-HSA-9755359;R-HSA-9768142;R-HSA-983426
R-HSA-2990846	SUMOylation	1	192	0.0125984	0.252936	0.252936	1	140	0.00989329	9606	Homo sapiens	TRIM27		R-HSA-3000434
R-HSA-9678108	SARS-CoV-1 Infection	1	194	0.0127297	0.255216	0.255216	2	159	0.011236	9606	Homo sapiens	IRF3		R-HSA-9731077;R-HSA-9731009
R-HSA-1236975	Antigen processing-Cross presentation	1	195	0.0127953	0.256354	0.256354	6	23	0.00162533	9606	Homo sapiens	HLA-H		R-HSA-8863973;R-HSA-1236964;R-HSA-1236965;R-HSA-1236954;R-HSA-1236971;R-HSA-1236943
R-HSA-168898	Toll-like Receptor Cascades	1	202	0.0132546	0.264271	0.264271	6	198	0.0139919	9606	Homo sapiens	IRF3		R-HSA-9013979;R-HSA-9013978;R-HSA-177671;R-HSA-168933;R-HSA-166245;R-HSA-166271
R-HSA-199991	Membrane Trafficking	2	668	0.043832	0.267241	0.267241	2	219	0.0154759	9606	Homo sapiens	VPS37B		R-HSA-917730;R-HSA-917696
R-HSA-72163	mRNA Splicing - Major Pathway	1	213	0.0139764	0.27655	0.27655	3	10	0.000706664	9606	Homo sapiens	TXNL4A		R-HSA-9770132;R-HSA-9770145;R-HSA-9770142
R-HSA-72172	mRNA Splicing	1	224	0.0146982	0.288633	0.288633	7	15	0.00106	9606	Homo sapiens	TXNL4A		R-HSA-9770132;R-HSA-9770145;R-HSA-75079;R-HSA-75081;R-HSA-75083;R-HSA-9770142;R-HSA-75082
R-HSA-5653656	Vesicle-mediated transport	2	828	0.0543307	0.357677	0.357677	2	252	0.0178079	9606	Homo sapiens	VPS37B		R-HSA-917730;R-HSA-917696
R-HSA-72203	Processing of Capped Intron-Containing Pre-mRNA	1	299	0.0196194	0.366016	0.366016	7	34	0.00240266	9606	Homo sapiens	TXNL4A		R-HSA-9770132;R-HSA-9770145;R-HSA-75079;R-HSA-75081;R-HSA-75083;R-HSA-9770142;R-HSA-75082
R-HSA-198933	Immunoregulatory interactions between a Lymphoid and a non-Lymphoid cell	1	316	0.0207349	0.382401	0.382401	3	44	0.00310932	9606	Homo sapiens	HLA-H		R-HSA-199043;R-HSA-199169;R-HSA-198955
R-HSA-1257604	PIP3 activates AKT signaling	1	321	0.021063	0.387143	0.387143	2	86	0.00607731	9606	Homo sapiens	TRIM27		R-HSA-8850997;R-HSA-8851011
R-HSA-9006925	Intracellular signaling by second messengers	1	368	0.024147	0.430044	0.430044	2	114	0.00805597	9606	Homo sapiens	TRIM27		R-HSA-8850997;R-HSA-8851011
R-HSA-983169	Class I MHC mediated antigen processing & presentation	1	479	0.0314304	0.520257	0.520257	19	48	0.00339199	9606	Homo sapiens	HLA-H		R-HSA-8863973;R-HSA-8951499;R-HSA-983148;R-HSA-983146;R-HSA-983145;R-HSA-1236954;R-HSA-983142;R-HSA-983427;R-HSA-983426;R-HSA-983138;R-HSA-983425;R-HSA-983424;R-HSA-983422;R-HSA-983421;R-HSA-1236964;R-HSA-983161;R-HSA-1236965;R-HSA-1236971;R-HSA-1236943
R-HSA-6798695	Neutrophil degranulation	1	480	0.0314961	0.521004	0.521004	1	10	0.000706664	9606	Homo sapiens	HLA-H		R-HSA-6798739
R-HSA-5663202	Diseases of signal transduction by growth factor receptors and second messengers	1	498	0.0326772	0.53426	0.53426	5	478	0.0337785	9606	Homo sapiens	FXR1		R-HSA-6802935;R-HSA-6802934;R-HSA-6802933;R-HSA-6802932;R-HSA-6802927
R-HSA-168256	Immune System	4	2703	0.177362	0.602222	0.602222	58	1659	0.117236	9606	Homo sapiens	HLA-H;IRF3		R-HSA-199043;R-HSA-936462;R-HSA-9604499;R-HSA-199169;R-HSA-177671;R-HSA-9709852;R-HSA-983427;R-HSA-3134883;R-HSA-983426;R-HSA-983425;R-HSA-983424;R-HSA-2032396;R-HSA-9709831;R-HSA-1015702;R-HSA-1015699;R-HSA-1834939;R-HSA-198955;R-HSA-1031716;R-HSA-1031713;R-HSA-1606327;R-HSA-936380;R-HSA-1028815;R-HSA-3249392;R-HSA-8951499;R-HSA-1028812;R-HSA-2396007;R-HSA-2396002;R-HSA-1236954;R-HSA-1606345;R-H…
R-HSA-168249	Innate Immune System	2	1345	0.0882546	0.614697	0.614697	31	725	0.0512331	9606	Homo sapiens	HLA-H;IRF3		R-HSA-936462;R-HSA-1028815;R-HSA-9604499;R-HSA-3249392;R-HSA-1028812;R-HSA-2396007;R-HSA-177671;R-HSA-2396002;R-HSA-9709852;R-HSA-3134883;R-HSA-1606345;R-HSA-9013979;R-HSA-2032396;R-HSA-9013978;R-HSA-9709831;R-HSA-918232;R-HSA-1028821;R-HSA-918229;R-HSA-1028820;R-HSA-1028819;R-HSA-1028817;R-HSA-1028816;R-HSA-1834939;R-HSA-168933;R-HSA-166245;R-HSA-8948709;R-HSA-1606327;R-HSA-936380;R-HSA-6798739;…
R-HSA-392499	Metabolism of proteins	3	2215	0.145341	0.669944	0.669944	3	812	0.0573811	9606	Homo sapiens	TRIM27;VARS2		R-HSA-380199;R-HSA-3000434;R-HSA-380042
R-HSA-8953854	Metabolism of RNA	1	829	0.0543963	0.723745	0.723745	7	189	0.0133559	9606	Homo sapiens	TXNL4A		R-HSA-9770132;R-HSA-9770145;R-HSA-75079;R-HSA-75081;R-HSA-75083;R-HSA-9770142;R-HSA-75082
R-HSA-1280218	Adaptive Immune System	1	1012	0.0664042	0.794101	0.794101	22	265	0.0187266	9606	Homo sapiens	HLA-H		R-HSA-199043;R-HSA-199169;R-HSA-8863973;R-HSA-8951499;R-HSA-983148;R-HSA-983146;R-HSA-983145;R-HSA-1236954;R-HSA-198955;R-HSA-983142;R-HSA-983427;R-HSA-983426;R-HSA-983138;R-HSA-983425;R-HSA-983424;R-HSA-983422;R-HSA-983421;R-HSA-1236964;R-HSA-983161;R-HSA-1236965;R-HSA-1236971;R-HSA-1236943
R-HSA-212436	Generic Transcription Pathway	1	1588	0.104199	0.92041	0.92041	1	884	0.0624691	9606	Homo sapiens	ZKSCAN4		R-HSA-975040
R-HSA-597592	Post-translational protein modification	1	1608	0.105512	0.923049	0.923049	1	538	0.0380185	9606	Homo sapiens	TRIM27		R-HSA-3000434
R-HSA-73857	RNA Polymerase II Transcription	1	1730	0.113517	0.937422	0.937422	1	945	0.0667797	9606	Homo sapiens	ZKSCAN4		R-HSA-975040
R-HSA-74160	Gene expression (Transcription)	1	1893	0.124213	0.952666	0.952666	1	1060	0.0749064	9606	Homo sapiens	ZKSCAN4		R-HSA-975040
R-HSA-162582	Signal Transduction	1	3030	0.198819	0.993893	0.993893	2	2532	0.178927	9606	Homo sapiens	TRIM27		R-HSA-8850997;R-HSA-8851011
